# Survey of COVID-19 associated symptoms and reported deaths in an urban community in Kano, Nigeria

**DOI:** 10.1101/2021.06.14.21258236

**Authors:** Disha Shahani, Zayyad Sani Farouq, Hadiza Galadima, Ashna Khare, Nirmal Ravi

**Author notes:** Corresponding Author: Nirmal Ravi^1^, 4-6 Independence Rd, Kano, Kano, Nigeria.

## Abstract

**Background:** Nigeria reported the first case of COVID-19 on February 27, 2020. By June of 2020, many people reported experiencing mild COVID-19 associated symptoms, yet did not get tested due to inaccessible testing and insufficient knowledge of the disease. There were media stories quoting grave diggers in Kano who reported high burial rates during this time.

**Methods:** In order to draw more data on COVID-19 cases during this time period, we conducted a cross-sectional symptom survey in Kano, surveying 291 adults. Participants were asked to report demographic characteristics, past COVID-19 testing and symptoms, and community deaths. To assess associations between COVID-19 associated symptoms and socio-demographic characteristics, bivariate analyses using Chi-square tests were performed. A logistic regression assessing the association between any reported symptoms and the kind of work (indoor/outdoor) was done while adjusting for age, gender and education level.

**Results:** Half of the respondents reported at least one symptom associated with COVID-19; the three most common symptoms were loss of appetite, cough, and fever. There was a statistically significant relationship between age group of the respondent and presence of COVID-19 associated symptoms. Gender or level of education did not have statistically significant association with COVID-19 associated symptoms among the respondents. People with outdoor occupations such as trading and hawking were more than twice as likely to report COVID-19 associated symptoms compared to those who were unemployed. Just under half of the respondents reported knowing someone who died in their community, with unexplained causes attributed to two-thirds of these cases. Our study found evidence of COVID-19 associated symptoms especially among the older population and unexplained deaths in Kano. Lack of confirmatory laboratory tests and absence of baseline vital statistics precluded us from finding definitive evidence for or against COVID-19 infection and associated mortality.
