## Supplementary material for "Survey of COVID-19 associated symptoms and reported deaths in an urban community in Kano, Nigeria": Raw survey data: COVID-19-REACH-survey-Raw-data 2 (new).csv

Consent	Age	Gender	School	Work	symptoms_1	symptoms_2	symptoms_3	symptoms_4	symptoms_5	symptoms_6	visit_hcw	tested	anyone_died	relationship_with_deceased	cause_of_death	cause_reason	symptoms2_1	symptoms2_2	symptoms2_3	symptoms2_4	symptoms2_5	symptoms2_6	symptoms2_7	This is the end of the survey. Thank you
yes	25-29	male	yes	yes	no_symtoms						no	no	yes	extended_family_member	no		no_symtoms
yes	35-39	female	yes	yes	no_symtoms						no	no	yes	extended_family_member	no		fever	loss_of_appetite	myalgia
yes	50-54	male	yes	yes	no_symtoms						no	no	yes	extended_family_member	no		no_symtoms
yes	20-24	female	yes	no	fever	loss_of_appetite					no	no	yes	just_a_casual_acquittance	no		no_symtoms
yes	20-24	female	yes	no	no_symtoms						no	no	no				no_symtoms
yes	25-29	female	yes	no	fatigue	loss_of_appetite	myalgia				yes	no	yes	close_neighbour	yes	Diarrhoea and vomiting	no_symtoms
yes	35-39	female	yes	yes	loss_of_appetite						no	no	yes	extended_family_member	no		no_symtoms
yes	25-29	male	yes	yes	no_symtoms						no	no	yes	just_a_casual_acquittance	no		no_symtoms
yes	45-49	female	yes	no	fever						no	no	yes	close_neighbour	no		no_symtoms
yes	15-19	female	yes	no	no_symtoms						no	no	yes	close_neighbour	yes	Diarrhoea and vomiting	no_symtoms
no
yes	35-39	female	yes	yes	no_symtoms						no	no	no				no_symtoms
yes	25-29	female	yes	no	shortness_of_breath	loss_of_appetite	fatigue				no	yes	yes	close_neighbour	yes	Fever	sore_throat	loss_of_appetite
yes	50-54	female	yes	yes	cough						no	no	no				no_symtoms
yes	35-49	male	yes	no	sore_throat	shortness_of_breath	loss_of_appetite				no	no	no				sore_throat	shortness_of_breath	loss_of_appetite
yes	40-44	female	yes	yes	shortness_of_breath	loss_of_appetite	fatigue				no	no	no				sore_throat	shortness_of_breath	loss_of_appetite
yes	55-59	male	yes	yes	cough	fever	fatigue	loss_of_appetite			no	no	no				no_symtoms
yes	25-29	male	yes	no	no_symtoms						no	no	no				no_symtoms	sore_throat	myalgia
yes	25-29	male	yes	no	no_symtoms						no	no	no				no_symtoms
yes	25-29	female	yes	no	no_symtoms						no	no	no				no_symtoms
yes	45-49	female	yes	yes	shortness_of_breath	loss_of_appetite	fatigue				no	no	no				no_symtoms
yes	25-29	male	yes	yes	loss_of_appetite	sore_throat					no	no	no				no_symtoms
yes	20-24	male	yes	yes	no_symtoms						no	no	no				no_symtoms
yes	20-24	male	yes	no	no_symtoms						no	no	no				no_symtoms
yes	30-34	female	yes	no	no_symtoms						no	no	no				no_symtoms
yes	35-39	male	no	no	no_symtoms						no	no	no				no_symtoms
yes	45-49	male	yes	no	no_symtoms						no	no	no				no_symtoms
yes	20-24	female	yes	no	no_symtoms						no	no	no				no_symtoms
yes	24-29	male	yes	no	no_symtoms						no	no	no				no_symtoms
yes	20-24	female	yes	no	no_symtoms						no	no	no				no_symtoms
yes	20-24	female	yes	no	no_symtoms						no	no	no				no_symtoms
yes	20-24	male	yes	no	no_symtoms						no	no	no				no_symtoms
yes	25-29	male	yes	no	no_symtoms						no	no	no				no_symtoms
yes	20-24	male	yes	no	no_symtoms						no	no	no				no_symtoms
yes	25-29	female	yes	no	no_symtoms						no	no	no				no_symtoms
yes	25-29	male	yes	yes	no_symtoms						no	no	no				no_symtoms
yes	35-39	female	yes	yes	no_symtoms						no	no	no				no_symtoms
yes	25-29	male	yes	yes	no_symtoms						no	no	no				no_symtoms
yes	20-24	male	yes	yes	no_symtoms						no	no	no				no_symtoms
yes	25-29	female	yes	no	no_symtoms						no	no	no				no_symtoms
yes	40-44	male	yes	yes	no_symtoms						no	no	no				no_symtoms
yes	25-29	female	yes	yes	no_symtoms						no	no	no				no_symtoms
yes	30-34	male	yes	no	no_symtoms						no	no	no				no_symtoms
yes	35-39	female	yes	yes	no_symtoms						no	no	no				no_symtoms
yes	45-49	male	yes	yes	no_symtoms						no	no	no				no_symtoms
yes	20-24	male	yes	yes	no_symtoms						no	no	no				no_symtoms
yes	25-29	male	yes	no	no_symtoms						no	no	no				no_symtoms
yes	15-19	female	yes	no	no_symtoms						no	no	no				no_symtoms
yes	25-29	male	yes	yes	no_symtoms						no	no	no				no_symtoms
yes	25-29	male	yes	no	no_symtoms						no	no	no				no_symtoms
yes	25-29	male	yes	no	loss_of_appetite	sore_throat					yes	no	no				no_symtoms
yes	35-39	male	yes	yes	no_symtoms						yes	no	yes	close_family_member	no		no_symtoms
yes	25-29	male	yes	yes	no_symtoms						yes	no	yes	close_family_member	no		no_symtoms
yes	25-29	male	yes	yes	no_symtoms						yes	no	yes	close_family_member	no		no_symtoms
yes	25-29	male	yes	yes	no_symtoms						yes	no	yes	just_a_casual_acquittance	no		no_symtoms
yes	15-19	male	yes	yes	no_symtoms						no	no	yes	close_family_member	no		no_symtoms
yes	15-19	male	yes	no	no_symtoms						yes	no	no				no_symtoms
yes	25-29	male	yes	yes	no_symtoms						yes	no	yes	just_a_casual_acquittance	no		no_symtoms
yes	25-29	male	yes	yes	no_symtoms						yes	no	yes	just_a_casual_acquittance	no		no_symtoms
yes	25-29	male	yes	yes	no_symtoms						yes	no	yes	just_a_casual_acquittance	no		no_symtoms
yes	35-39	male	yes	yes	no_symtoms						no	no	yes	close_neighbour	no		no_symtoms
yes	40-44	male	yes	no	fever						no	no	yes	close_family_member	yes	Hypertension	fever
yes	20-24	female	yes	no	no_symtoms						no	no	yes	extended_family_member	no		no_symtoms
yes	25-29	female	yes	no	no_symtoms						no	no	yes	just_a_casual_acquittance	no		no_symtoms
yes	35-39	male	yes	yes	myalgia						no	no	yes	extended_family_member	no		no_symtoms
yes	20-24	female	yes	no	no_symtoms						no	yes	yes	extended_family_member	no		no_symtoms
yes	25-29	male	yes	yes	loss_of_appetite	fever					yes	no	yes	just_a_casual_acquittance	no		no_symtoms
yes	30-34	male	yes	yes	fever						yes	no	yes	just_a_casual_acquittance	no		no_symtoms
yes	20-24	male	yes	yes	no_symtoms						no	no	yes	extended_family_member	no		no_symtoms
yes	25-29	male	yes	yes	no_symtoms						no	no	yes	extended_family_member	no		no_symtoms
yes	45-49	female	yes	yes	cough	fatigue					yes	no	yes	extended_family_member	no		no_symtoms
yes	40-44	female	yes	no	fatigue	myalgia					no	no	no				no_symtoms
yes	25-29	male	yes	yes	cough	fever					yes	no	yes	extended_family_member	no		no_symtoms
yes	25-29	female	yes	no	shortness_of_breath	loss_of_appetite					no	no	no				no_symtoms
yes	40-44	female	yes	yes	fever	loss_of_appetite	myalgia	fatigue	cough		no	no	yes	close_family_member	no		loss_of_appetite
yes	40-44	female	yes	yes	cough	fever					yes	yes	yes	close_family_member	yes	Fever	fever	cough	fatigue
yes	20-24	female	yes	no	myalgia	sore_throat					yes	no	no				no_symtoms
no
yes	55-59	female	yes	no	no_symtoms						no	no	no				no_symtoms
yes	45-49	female	yes	no	loss_of_smell_taste						no	no	yes	extended_family_member	no		fever	loss_of_appetite
yes	55-59	male	yes	yes	no_symtoms						no	no	yes	extended_family_member	yes	Depression	fever	myalgia	shortness_of_breath	loss_of_appetite	fatigue
yes	45-49	female	yes	yes	loss_of_appetite	cough					yes	no	yes	work_colleague	no		fever
yes	50-54	female	yes	no	sore_throat	cough					no	no	yes	close_family_member	yes	Fever	fever
yes	20-24	female	yes	no	fatigue						yes	no	yes	close_family_member	no		no_symtoms
yes	60-64	male	yes	no	sore_throat	fatigue	loss_of_smell_taste				no	no	no				no_symtoms
yes	55-59	female	yes	no	fatigue	loss_of_smell_taste					yes	no	yes	close_neighbour	no		no_symtoms
yes	40-44	female	yes	yes	no_symtoms						no	no	no				no_symtoms
yes	45-49	female	yes	yes	fever						no	no	no				no_symtoms
yes	35-39	female	yes	yes	loss_of_appetite	loss_of_smell_taste					yes	no	yes	close_family_member	yes	Known Hypertensive and diabetic	fever
yes	65-69	female	yes	no	no_symtoms						no	no	yes	extended_family_member	yes	Has been sick for almost a year	no_symtoms
yes	35-39	female	yes	no	no_symtoms						no	no	yes	just_a_casual_acquittance	no		no_symtoms
yes	20-24	female	yes	no	no_symtoms						no	no	no				no_symtoms
yes	25-29	female	yes	no	no_symtoms						no	no	no				no_symtoms
yes	20-24	male	yes	no	no_symtoms						no	no	no				no_symtoms
yes	30-34	female	yes	yes	loss_of_appetite						no	no	no				no_symtoms
yes	20-24	female	yes	no	no_symtoms						no	no	no				no_symtoms
yes	15-19	female	yes	no	no_symtoms						no	no	no				no_symtoms
yes	20-24	male	yes	no	no_symtoms						no	no	no				no_symtoms
yes	25-29	female	yes	yes	fever	cough	fatigue	loss_of_smell_taste			yes	no	yes	close_neighbour	yes	Depression	fever	myalgia
yes	45-49	female	yes	yes	cough	fever	loss_of_appetite	sore_throat	loss_of_smell_taste		yes	no	yes	close_neighbour	yes	Cough and fever	fever	cough	sore_throat
yes	50-54	male	no	yes	loss_of_appetite	sore_throat	myalgia				no	no	yes	close_neighbour	no		no_symtoms
yes	45-49	male	yes	no	no_symtoms						no	no	no				no_symtoms
yes	55-59	female	yes	no	no_symtoms						no	no	no				no_symtoms
yes	35-39	female	yes	yes	no_symtoms						no	no	yes	close_neighbour	no		no_symtoms
yes	35-39	male	yes	yes	myalgia						no	no	no				no_symtoms
yes	60-64	male	yes	yes	sore_throat						no	no	no				no_symtoms
yes	35-39	female	yes	yes	fever	cough					no	no	no				no_symtoms
yes	20-24	female	yes	no	no_symtoms						no	no	no				no_symtoms
yes	35-39	male	no	no	sore_throat	loss_of_appetite					no	no	no				no_symtoms
yes	45-49	female	yes	yes	sore_throat	shortness_of_breath	loss_of_appetite				yes	no	no				fatigue	cough
yes	50-54	male	no	no	shortness_of_breath	loss_of_appetite					no	no	no				no_symtoms
yes	45-49	female	yes	yes	cough	loss_of_appetite					yes	no	no				no_symtoms
yes	35-39	male	yes	yes	cough	fever					yes	no	yes	close_family_member	yes	Known diabetic	fever	cough	loss_of_appetite
yes	45-49	female	yes	yes	fatigue	fever					no	no	no				no_symtoms
yes	40-44	female	yes	yes	cough						yes	no	no				cough
yes	50-54	female	yes	no	no_symtoms						no	no	no				no_symtoms
yes	50-54	female	yes	no	no_symtoms						no	no	no				no_symtoms
yes	50-54	male	yes	yes	fever	cough					yes	no	no				loss_of_appetite	myalgia
yes	50-54	female	yes	no	no_symtoms						no	no	no				no_symtoms
yes	40-44	female	yes	yes	fever	loss_of_appetite					no	no	no				myalgia
yes	40-44	female	yes	no	no_symtoms						no	no	no				no_symtoms
yes	50-54	female	no	yes	cough	fatigue					yes	no	no				shortness_of_breath	fatigue
yes	40-44	male	yes	yes	cough	fever					no	no	yes	close_neighbour	yes	Shock	loss_of_smell_taste
yes	50-54	female	yes	yes	fatigue	fever	cough				yes	no	no				no_symtoms
yes	35-39	male	yes	yes	no_symtoms						no	no	no				no_symtoms
yes	45-49	female	yes	no	no_symtoms						no	no	no				no_symtoms
yes	40-44	female	yes	yes	loss_of_appetite	shortness_of_breath					yes	no	no				no_symtoms
yes	54-59	male	yes	yes	fever						no	no	no				no_symtoms
yes	35-39	male	no	no	sore_throat						yes	no	no				fever	cough
no
yes	55-59	female	yes	no	loss_of_smell_taste	myalgia	loss_of_appetite				no	no	no				no_symtoms
yes	25-29	female	yes	no	no_symtoms						no	no	no				no_symtoms
yes	45-49	female	yes	no	loss_of_appetite						no	no	yes	just_a_casual_acquittance	no		no_symtoms
yes	35-39	female	yes	no	no_symtoms						no	no	yes	close_family_member	no		fever
yes	45-49	male	yes	yes	no_symtoms						no	no	yes	close_neighbour	no		no_symtoms
yes	45-49	female	yes	no	loss_of_appetite						no	no	yes	extended_family_member	no		no_symtoms
yes	50-54	male	yes	yes	no_symtoms						no	no	yes	extended_family_member	no		no_symtoms
yes	45-49	male	yes	yes	fatigue	loss_of_appetite					yes	no	yes	extended_family_member	no		no_symtoms
yes	35-39	female	yes	no	loss_of_appetite						no	no	no				no_symtoms
yes	50-54	female	yes	no	no_symtoms						no	no	yes	extended_family_member	no		no_symtoms
yes	25-29	female	yes	yes	no_symtoms						yes	no	yes	close_neighbour	no		no_symtoms
yes	40-44	male	yes	yes	no_symtoms						no	no	no				no_symtoms
yes	40-44	female	yes	yes	no_symtoms						no	no	no				no_symtoms
yes	65-69	female	yes	yes	cough	fever	loss_of_smell_taste				no	no	yes	extended_family_member	yes	Stroke	myalgia	fever
yes	40-44	female	yes	yes	no_symtoms						no	no	no				no_symtoms
yes	50-54	female	yes	yes	loss_of_smell_taste	fever					no	no	no				no_symtoms
yes	25-29	female	yes	no	no_symtoms	shortness_of_breath	fatigue				no	no	yes	close_neighbour	no		no_symtoms
yes	20-24	female	no	no	no_symtoms						no	no	no				no_symtoms
yes	25-29	male	yes	yes	cough	fatigue					yes	no	no				cough	fatigue
yes	40-44	male	yes	yes	fatigue						no	no	no				no_symtoms
yes	35-39	male	yes	yes	myalgia	cough					yes	no	no				no_symtoms
yes	60-64	male	yes	yes	no_symtoms						no	no	no				no_symtoms
yes	40-44	female	yes	no	cough						no	no	no				no_symtoms
yes	25-29	female	no	no	no_symtoms						no	no	no				no_symtoms
yes	45-49	female	yes	yes	no_symtoms						no	no	no				no_symtoms
yes	25-29	female	no	no	no_symtoms						no	no	no				no_symtoms
yes	45-49	female	yes	yes	no_symtoms						no	no	no				no_symtoms
yes	45-49	female	yes	yes	no_symtoms						no	no	yes	work_colleague	no		no_symtoms
yes	50-54	female	yes	yes	cough	fever					yes	no	yes	close_neighbour	yes	Known diabetic	fever	fatigue	cough
yes	15-19	male	yes	yes	fever						yes	no	yes	just_a_casual_acquittance	no		no_symtoms
yes	15-19	female	yes	no	no_symtoms						no	no	no				no_symtoms
yes	15-19	female	yes	no	no_symtoms						no	no	yes	close_family_member	no		no_symtoms
yes	20-24	male	yes	no	no_symtoms						no	no	yes	close_family_member	no		no_symtoms
yes	45-49	female	yes	yes	no_symtoms						no	no	yes	close_family_member	no		no_symtoms
yes	65-69	male	yes	yes	cough	loss_of_appetite					yes	no	yes	close_neighbour	no		fever	loss_of_appetite	fatigue
yes	25-29	female	yes	no	no_symtoms						no	no	no				no_symtoms
yes	25-29	female	yes	yes	no_symtoms						no	no	no				no_symtoms
yes	35-39	female	yes	yes	fatigue	loss_of_smell_taste					yes	no	yes	just_a_casual_acquittance	yes	Anxiety	fever	myalgia
yes	45-49	female	yes	yes	no_symtoms						no	no	no				no_symtoms
yes	25-29	female	yes	yes	cough	sore_throat					no	no	no				no_symtoms
yes	45-49	female	yes	yes	sore_throat	cough					no	no	yes	extended_family_member	no		no_symtoms
yes	30-34	female	yes	no	no_symtoms						no	no	no				no_symtoms
yes	25-29	female	yes	no	no_symtoms						no	no	yes	close_neighbour	no		no_symtoms
yes	50-54	male	yes	yes	no_symtoms						no	no	no				no_symtoms
yes	65-69	male	yes	no	no_symtoms						no	no	no				no_symtoms
yes	35-39	female	yes	no	no_symtoms						no	no	no				no_symtoms
yes	45-49	female	no	yes	loss_of_smell_taste	sore_throat					yes	no	no				no_symtoms
yes	50-54	male	yes	yes	no_symtoms						no	no	no				no_symtoms
yes	40-44	female	yes	yes	fever	loss_of_smell_taste					no	no	no				no_symtoms
yes	65-69	male	yes	yes	fever	cough	myalgia				yes	no	yes	close_neighbour	no		fever	cough	loss_of_appetite
yes	35-39	female	yes	yes	fever	loss_of_appetite	sore_throat				yes	no	yes	extended_family_member	yes	Ulcer	loss_of_appetite	sore_throat	fever
yes	35-39	male	yes	yes	loss_of_smell_taste	loss_of_appetite	myalgia				yes	no	yes	close_neighbour	no		fever	loss_of_appetite
yes	35-39	female	yes	yes	sore_throat	fatigue	fever	cough			no	no	yes	extended_family_member	no		fever
yes	40-44	male	yes	yes	fatigue						no	no	yes	close_neighbour	yes	Stroke	fatigue	fever	myalgia
yes	35-39	male	yes	yes	no_symtoms						no	no	yes	close_family_member	no		no_symtoms
yes	25-29	female	yes	no	no_symtoms						no	no	no				no_symtoms
no
yes	25-29	female	yes	yes	no_symtoms						no	no	no				no_symtoms
yes	50-54	female	yes	yes	cough						yes	no	no				no_symtoms
yes	40-44	female	yes	yes	no_symtoms						no	no	no				no_symtoms
no
yes	65-69	female	yes	yes	fever						yes	no	yes	close_neighbour	yes	Leg Pain	fatigue
yes	60-64	female	yes	no	no_symtoms						no	no	no				no_symtoms
yes	45-49	male	yes	yes	loss_of_smell_taste						yes	no	yes	close_neighbour	yes	Headache	no_symtoms
yes	40-44	female	yes	yes	fatigue						no	no	yes	close_neighbour	yes	Anxiety	no_symtoms
yes	35-39	female	yes	yes	sore_throat						no	no	no				no_symtoms
yes	55-59	male	yes	yes	no_symtoms						no	no	no				no_symtoms
yes	65-69	male	yes	yes	fever	cough					no	no	no				no_symtoms
yes	45-49	male	yes	yes	fatigue						yes	no	yes	close_family_member	no		no_symtoms
yes	45-47	male	yes	yes	no_symtoms						no	no	yes	just_a_casual_acquittance	no		no_symtoms
yes	25-29	female	yes	yes	no_symtoms						no	no	no				no_symtoms
yes	60-64	female	yes	yes	no_symtoms						no	no	no				no_symtoms
yes	55-59	male	yes	yes	fever						yes	no	yes	close_neighbour	yes	Stroke	myalgia
yes	20-24	female	yes	yes	no_symtoms						no	no	yes	close_neighbour	no		no_symtoms
yes	25-29	male	yes	yes	no_symtoms						no	no	yes	close_neighbour	no		no_symtoms
yes	30-34	female	yes	no	loss_of_appetite						no	no	yes	close_neighbour	no		no_symtoms
yes	45-49	female	yes	no	no_symtoms						no	no	yes	close_neighbour	no		no_symtoms
yes	30-34	male	yes	yes	fever	fatigue					no	no	yes	close_neighbour	yes	Kidney failure	fever
yes	50-54	female	yes	no	fatigue						yes	no	no				no_symtoms
yes	55-59	male	yes	yes	no_symtoms						yes	no	no				no_symtoms
yes	40-44	female	yes	yes	fever						no	no	no				no_symtoms
yes	25-29	male	yes	yes	no_symtoms						no	no	no				no_symtoms
yes	50-54	male	yes	no	no_symtoms						no	no	no				no_symtoms
yes	25-29	male	yes	no	no_symtoms						no	no	no				no_symtoms
yes	20-24	male	yes	no	no_symtoms						no	no	no				no_symtoms
yes	25-29	male	yes	no	sore_throat	loss_of_appetite	loss_of_smell_taste				yes	no	no				no_symtoms
yes	25-29	female	yes	no	no_symtoms						no	no	no				no_symtoms
yes	25-29	male	yes	yes	fever	loss_of_appetite					yes	no	no				no_symtoms
yes	45-49	male	yes	yes	no_symtoms						no	no	no				no_symtoms
yes	25-29	male	yes	yes	loss_of_appetite						no	no	no				no_symtoms
yes	25-29	male	yes	no	no_symtoms						no	no	no				no_symtoms
yes	15-19	female	yes	no	cough	loss_of_appetite	loss_of_smell_taste	sore_throat			yes	no	no				no_symtoms
yes	25-29	male	yes	no	loss_of_appetite	sore_throat	cough				yes	no	no				no_symtoms
yes	20-24	male	yes	no	no_symtoms						no	no	no				no_symtoms
yes	25-29	male	yes	yes	cough	fatigue					yes	no	no				no_symtoms
yes	25-29	male	yes	no	cough	fever	loss_of_appetite				yes	no	no				no_symtoms
yes	25-29	male	yes	no	loss_of_appetite						no	no	no				no_symtoms
yes	25-29	male	yes	yes	no_symtoms						no	no	yes	close_family_member	no		no_symtoms
yes	35-39	male	yes	yes	no_symtoms						no	no	yes	close_family_member	no		no_symtoms
yes	30-34	male	yes	yes	no_symtoms						no	no	yes	close_family_member	no		no_symtoms
yes	35-39	male	yes	yes	no_symtoms						no	no	yes	close_neighbour	no		no_symtoms
yes	35-39	male	yes	yes	no_symtoms						no	no	yes	extended_family_member	no		no_symtoms
yes	45-49	female	yes	yes	cough						no	no	no				no_symtoms
yes	60-64	male	no	no	no_symtoms						no	no	no				no_symtoms
yes	50-54	female	no	no	loss_of_appetite						yes	no	no				cough
yes	70-74	male	yes	yes	fatigue						no	no	no				cough
yes	25-29	female	no	no	fever						no	no	no				no_symtoms
yes	20-24	female	yes	no	no_symtoms						yes	no	yes	extended_family_member	no		no_symtoms
yes	15-19	female	yes	no	no_symtoms						no	no	yes	just_a_casual_acquittance	no		no_symtoms
yes	15-19	female	yes	no	fever	cough					yes	no	yes	close_neighbour	yes	Fever	fever	fatigue
yes	45-49	female	yes	no	fever	cough	sore_throat	fatigue			no	no	yes	close_neighbour	yes	Asthma	cough	fever
yes	45-49	female	yes	yes	fever	sore_throat					yes	no	yes	close_neighbour	yes	Hypertension	no_symtoms
yes	50-54	male	yes	yes	sore_throat						yes	no	yes	close_neighbour	no		no_symtoms
yes	45-49	male	yes	yes	loss_of_appetite						yes	no	no				no_symtoms
yes	60-64	female	yes	yes	sore_throat	cough					no	no	no				no_symtoms
yes	55-59	male	no	yes	no_symtoms						no	no	no				sore_throat
yes	60-64	male	yes	yes	loss_of_appetite						no	no	no				shortness_of_breath
yes	25-29	female	yes	yes	cough						no	no	yes	close_neighbour	no		no_symtoms
yes	35-39	female	yes	yes	cough						no	no	no				no_symtoms
yes	50-54	male	no	yes	no_symtoms						no	no	yes	close_neighbour	no		no_symtoms
yes	45-49	female	yes	yes	fever						no	no	no				no_symtoms
yes	40-44	male	yes	no	fever	fatigue	loss_of_appetite				no	no	no				no_symtoms
yes	50-54	female	no	no	loss_of_smell_taste						no	no	no				no_symtoms
yes	40-44	female	yes	no	fever						no	no	no				no_symtoms
yes	60-64	female	yes	no	fever						no	no	no				no_symtoms
yes	30-34	male	no	yes	fever	cough					no	no	yes	close_neighbour	yes	Headach	fever	cough
yes	60-64	female	no	yes	loss_of_appetite						no	no	no				no_symtoms
yes	25-29	female	yes	no	sore_throat						no	no	no				no_symtoms
yes	60-64	male	yes	yes	fever						yes	no	yes	close_neighbour	no		no_symtoms
yes	60-64	male	yes	no	shortness_of_breath						no	no	no				no_symtoms
yes	35-39	male	yes	yes	cough	loss_of_smell_taste					yes	no	yes	just_a_casual_acquittance	no		no_symtoms
yes	40-44	male	yes	yes	loss_of_appetite						yes	no	no				cough
yes	50-54	male	yes	yes	fever						yes	no	yes	just_a_casual_acquittance	no		no_symtoms
yes	20-24	male	yes	yes	no_symtoms						no	no	yes	just_a_casual_acquittance	yes	Known Hypertensive	fever
yes	40-44	male	yes	yes	no_symtoms						no	no	yes	just_a_casual_acquittance	no		no_symtoms
yes	20-24	male	yes	no	no_symtoms						no	no	yes	extended_family_member	yes	Known Hypertensive	cough	fever
yes	20-24	female	yes	yes	loss_of_appetite	cough	fever				no	no	yes	close_neighbour	yes	Know Diabetics	fever	shortness_of_breath	cough	fatigue
yes	60-64	female	no	no	cough						yes	no	no				no_symtoms
yes	45-49	female	yes	yes	no_symtoms						no	no	yes	close_neighbour	no		no_symtoms
yes	35-39	female	yes	no	cough						yes	no	no				loss_of_appetite
yes	50-54	male	yes	yes	fever	cough					no	no	no				loss_of_appetite	myalgia
yes	50-54	female	yes	yes	cough	loss_of_appetite	fever				no	no	yes	just_a_casual_acquittance	no		fever
yes	30-34	female	yes	yes	loss_of_appetite	cough	sore_throat				yes	no	yes	close_family_member	yes	Known Diabetic	fever	loss_of_appetite	shortness_of_breath
yes	55-59	female	no	yes	no_symtoms						no	no	no				no_symtoms
yes	40-44	female	no	yes	no_symtoms						no	no	yes	just_a_casual_acquittance	yes	Fever	fever
yes	35-39	female	yes	yes	loss_of_appetite						yes	no	yes	close_family_member	yes	Fever	fever
yes	40-44	female	yes	yes	no_symtoms						no	no	yes	close_neighbour	no		no_symtoms
yes	50-54	female	yes	no	no_symtoms						no	no	yes	close_family_member	yes	Depression to lack of income	fatigue	loss_of_appetite
yes	30-34	female	yes	no	no_symtoms						no	no	yes	close_family_member	yes	Known Diabetic	no_symtoms
yes	80-84	female	yes	no	no_symtoms						no	yes	yes	close_family_member	yes	Fever	fever	loss_of_appetite
yes	40-44	female	yes	no	no_symtoms						no	no	yes	close_neighbour	yes	Ulcer	no_symtoms
yes	35-39	female	yes	yes	no_symtoms						yes	no	no				no_symtoms
yes	15-19	female	yes	no	no_symtoms						no	no	yes	close_family_member	no		no_symtoms
yes	20-24	male	yes	yes	cough						yes	no	yes	extended_family_member	no		no_symtoms
yes	25-29	male	yes	yes	no_symtoms						no	no	yes	close_neighbour	yes	Thypoid perforation	fever
yes	30-34	male	yes	yes	no_symtoms						no	no	no				no_symtoms
yes	25-29	male	yes	no	no_symtoms						no	no	no				no_symtoms
yes	25-29	male	yes	no	no_symtoms						no	no	no				no_symtoms
yes	20-24	male	yes	yes	no_symtoms						no	no	no				no_symtoms
yes	30-34	male	yes	yes	fatigue						no	no	no				no_symtoms
yes	55-59	male	yes	yes	cough	loss_of_smell_taste	sore_throat				yes	no	yes	close_family_member	yes	Stroke	cough	fatigue	loss_of_appetite	sore_throat
